# Improved Sensitivity, Safety, and Rapidity of COVID-19 Tests by Replacing Viral Storage Solution with Lysis Buffer

**DOI:** 10.1101/2020.09.25.20201921

**Authors:** Oran Erster, Omer Shkedi, Gil Benedek, Eyal Zilber, Itay Varkovitzky, Rachel Shirazi, Dorit Oriya Shorka, Yuval Cohen, Tzahi Bar, Rafi Yechieli, Michal Tepperberg Oikawa, Dana Venkert, Michal Linial, Esther Oiknine-Djian, Michal Mandelboim, Zvi Livneh, Gilat Shenhav-Saltzman, Ella Mendelson, Dana Wolf, Moran Szwarcwort-Cohen, Orna Mor, Yair Lewis, Danny Zeevi

**Affiliations:** Central Virology Laboratory, Ministry of Health, Chaim Sheba Medical Center, Tel-Hashomer, P.O. Box 5265601, Ramat-Gan, Israel; Faculty of Medicine, Technion - Israel Institute of Technology, Haifa, Israel; Hadassah Medical Center, Jerusalem, Israel; Department of Internal Medicine, Sheba Medical Center, Tel Hashomer, Israel; Directorate of Defense Research & Development, Israeli Ministry of Defense, Israel; Independent Researcher, Israel; Department of Neurobiology, Faculty of Life Sciences, Tel Aviv University, Tel Aviv 69978, Israel; Department of Biological Chemistry, Institute of Life Sciences, The Hebrew University of Jerusalem, Jerusalem, Israel; School of Public Health, Sackler Faculty of Medicine, Tel-Aviv University, Tel-Aviv, Israel; Department of Biomolecular Sciences, Weizmann Institute of Science, Rehovot 7610001, Israel; Sackler Faculty of Medicine, Tel Aviv University, Tel Aviv, Israel; Virology Laboratory, Rambam Health Care Campus, Haifa, Israel; Navina AI Medical Technologies, Tel Aviv, Israel; Department of Biotechnology, Hadassah Academic College, Jerusalem, Israel

## Abstract

Conducting numerous, rapid, and reliable PCR tests for SARS-CoV-2 is essential for our ability to monitor and control the current COVID-19 pandemic.

Here, we tested the sensitivity and efficiency of SARS-CoV-2 detection in clinical samples collected directly into a mix of lysis buffer and RNA preservative, thus inactivating the virus immediately after sampling.

We tested 79 COVID-19 patients and 20 healthy controls. We collected two samples (nasopharyngeal swabs) from each participant: one swab was inserted into a test tube with Viral Transport Medium (VTM), following the standard guideline used as the recommended method for sample collection; the other swab was inserted into a lysis buffer supplemented with nucleic acid stabilization mix (coined NSLB).

We found that RT-qPCR tests of patients were significantly more sensitive with NSLB sampling, reaching detection threshold 2.1±0.6 (Mean±SE) PCR cycles earlier then VTM samples from the same patient. We show that this improvement is most likely since NSLB samples are not diluted in lysis buffer before RNA extraction. Re-extracting RNA from NSLB samples after 72 hours at room temperature did not affect the sensitivity of detection, demonstrating that NSLB allows for long periods of sample preservation without special cooling equipment. We also show that swirling the swab in NSLB and discarding it did not reduce sensitivity compared to retaining the swab in the tube, thus allowing improved automation of COVID-19 tests. Overall, we show that using NSLB instead of VTM can improve the sensitivity, safety, and rapidity of COVID-19 tests at a time most needed.
