## Supplementary material for "Improved Sensitivity, Safety, and Rapidity of COVID-19 Tests by Replacing Viral Storage Solution with Lysis Buffer": Raw Data

### Sheet: Sheba T=0h
Well	Fluor	Target	Content	Sample	Participant	Buffer_General	Buffer_Type	Reaction_pair	Reaction_pair_type	Cq
A01	FAM	NCOV-E	Unkn	Z-1	1	Lysis	DNA/RNA Shield	1	ZT	30.02
A05	FAM	NCOV-E	Unkn	T-1	1	Transport	Transport	1	ZT	28.03
A01	Cy5	RNASE P MP	Unkn	Z-1	1	Lysis	DNA/RNA Shield	2	ZT	25.94
A05	Cy5	RNASE P MP	Unkn	T-1	1	Transport	Transport	2	ZT	27.26
B01	FAM	NCOV-E	Unkn	Z-2	2	Lysis	DNA/RNA Shield	3	ZT	29.99
B05	FAM	NCOV-E	Unkn	T-2	2	Transport	Transport	3	ZT	NaN
B01	Cy5	RNASE P MP	Unkn	Z-2	2	Lysis	DNA/RNA Shield	4	ZT	20.29
B05	Cy5	RNASE P MP	Unkn	T-2	2	Transport	Transport	4	ZT	21.78
C01	FAM	NCOV-E	Unkn	Z-3	3	Lysis	DNA/RNA Shield	5	ZT	29.05
C05	FAM	NCOV-E	Unkn	T-3	3	Transport	Transport	5	ZT	28.43
C01	Cy5	RNASE P MP	Unkn	Z-3	3	Lysis	DNA/RNA Shield	6	ZT	24.98
C05	Cy5	RNASE P MP	Unkn	T-3	3	Transport	Transport	6	ZT	26.87
D01	FAM	NCOV-E	Unkn	Z-4	4	Lysis	DNA/RNA Shield	7	ZT	13.16
D05	FAM	NCOV-E	Unkn	T-4	4	Transport	Transport	7	ZT	14.35
D01	Cy5	RNASE P MP	Unkn	Z-4	4	Lysis	DNA/RNA Shield	8	ZT	24.16
D05	Cy5	RNASE P MP	Unkn	T-4	4	Transport	Transport	8	ZT	28.22
E01	FAM	NCOV-E	Unkn	Z-5	5	Lysis	DNA/RNA Shield	9	ZT	30.12
E05	FAM	NCOV-E	Unkn	T-5	5	Transport	Transport	9	ZT	31.28
E01	Cy5	RNASE P MP	Unkn	Z-5	5	Lysis	DNA/RNA Shield	10	ZT	23.01
E05	Cy5	RNASE P MP	Unkn	T-5	5	Transport	Transport	10	ZT	23.39
G01	FAM	NCOV-E	Unkn	Z-7	7	Lysis	DNA/RNA Shield	13	ZT	21.98
G05	FAM	NCOV-E	Unkn	T-7	7	Transport	Transport	13	ZT	20.42
G01	Cy5	RNASE P MP	Unkn	Z-7	7	Lysis	DNA/RNA Shield	14	ZT	20.97
G05	Cy5	RNASE P MP	Unkn	T-7	7	Transport	Transport	14	ZT	20.94
A02	FAM	NCOV-E	Unkn	Z-9	9	Lysis	DNA/RNA Shield	17	ZT	33.57
A06	FAM	NCOV-E	Unkn	T-9	9	Transport	Transport	17	ZT	34.99
A02	Cy5	RNASE P MP	Unkn	Z-9	9	Lysis	DNA/RNA Shield	18	ZT	25.78
A06	Cy5	RNASE P MP	Unkn	T-9	9	Transport	Transport	18	ZT	26.09
B02	FAM	NCOV-E	Unkn	Z-10	10	Lysis	DNA/RNA Shield	19	ZT	27.65
B06	FAM	NCOV-E	Unkn	T-10	10	Transport	Transport	19	ZT	33.23
B02	Cy5	RNASE P MP	Unkn	Z-10	10	Lysis	DNA/RNA Shield	20	ZT	22.88
B06	Cy5	RNASE P MP	Unkn	T-10	10	Transport	Transport	20	ZT	23.02
C02	FAM	NCOV-E	Unkn	Z-11	11	Lysis	DNA/RNA Shield	21	ZT	27.56
C06	FAM	NCOV-E	Unkn	T-11	11	Transport	Transport	21	ZT	30.14
C02	Cy5	RNASE P MP	Unkn	Z-11	11	Lysis	DNA/RNA Shield	22	ZT	23.32
C06	Cy5	RNASE P MP	Unkn	T-11	11	Transport	Transport	22	ZT	25.44
D02	FAM	NCOV-E	Unkn	Z-12	12	Lysis	DNA/RNA Shield	23	ZT	32.37
D06	FAM	NCOV-E	Unkn	T-12	12	Transport	Transport	23	ZT	NaN
D02	Cy5	RNASE P MP	Unkn	Z-12	12	Lysis	DNA/RNA Shield	24	ZT	23.18
D06	Cy5	RNASE P MP	Unkn	T-12	12	Transport	Transport	24	ZT	25.14
E02	FAM	NCOV-E	Unkn	Z-13	13	Lysis	DNA/RNA Shield	25	ZT	20.64
E06	FAM	NCOV-E	Unkn	T-13	13	Transport	Transport	25	ZT	25.79
E02	Cy5	RNASE P MP	Unkn	Z-13	13	Lysis	DNA/RNA Shield	26	ZT	24.48
E06	Cy5	RNASE P MP	Unkn	T-13	13	Transport	Transport	26	ZT	27.43
F02	FAM	NCOV-E	Unkn	P-21	21	Lysis	PrimeStore MTM	27	PT	26.44
F06	FAM	NCOV-E	Unkn	T-21	21	Transport	Transport	27	PT	35.22
F02	Cy5	RNASE P MP	Unkn	P-21	21	Lysis	PrimeStore MTM	28	PT	24.22
F06	Cy5	RNASE P MP	Unkn	T-21	21	Transport	Transport	28	PT	29.29
G02	FAM	NCOV-E	Unkn	P-22	22	Lysis	PrimeStore MTM	29	PT	20.71
G06	FAM	NCOV-E	Unkn	T-22	22	Transport	Transport	29	PT	22.37
G02	Cy5	RNASE P MP	Unkn	P-22	22	Lysis	PrimeStore MTM	30	PT	21.03
G06	Cy5	RNASE P MP	Unkn	T-22	22	Transport	Transport	30	PT	23.19
H02	FAM	NCOV-E	Unkn	P-23	23	Lysis	PrimeStore MTM	31	PT	20.41
H06	FAM	NCOV-E	Unkn	T-23	23	Transport	Transport	31	PT	24.02
H02	Cy5	RNASE P MP	Unkn	P-23	23	Lysis	PrimeStore MTM	32	PT	19.58
H06	Cy5	RNASE P MP	Unkn	T-23	23	Transport	Transport	32	PT	22.78
A03	FAM	NCOV-E	Unkn	P-24	24	Lysis	PrimeStore MTM	33	PT	30.42
A07	FAM	NCOV-E	Unkn	T-24	24	Transport	Transport	33	PT	32.39
A03	Cy5	RNASE P MP	Unkn	P-24	24	Lysis	PrimeStore MTM	34	PT	21.05
A07	Cy5	RNASE P MP	Unkn	T-24	24	Transport	Transport	34	PT	24.57
B03	FAM	NCOV-E	Unkn	P-25	25	Lysis	PrimeStore MTM	35	PT	11.81
B07	FAM	NCOV-E	Unkn	T-25	25	Transport	Transport	35	PT	12.76
B03	Cy5	RNASE P MP	Unkn	P-25	25	Lysis	PrimeStore MTM	36	PT	20.42
B07	Cy5	RNASE P MP	Unkn	T-25	25	Transport	Transport	36	PT	21.24
C03	FAM	NCOV-E	Unkn	P-26	26	Lysis	PrimeStore MTM	37	PT	31.3
C07	FAM	NCOV-E	Unkn	T-26	26	Transport	Transport	37	PT	34.04
C03	Cy5	RNASE P MP	Unkn	P-26	26	Lysis	PrimeStore MTM	38	PT	21.35
C07	Cy5	RNASE P MP	Unkn	T-26	26	Transport	Transport	38	PT	23.7
D03	FAM	NCOV-E	Unkn	P-27	27	Lysis	PrimeStore MTM	39	PT	13.72
D07	FAM	NCOV-E	Unkn	T-27	27	Transport	Transport	39	PT	16.01
D03	Cy5	RNASE P MP	Unkn	P-27	27	Lysis	PrimeStore MTM	40	PT	22.73
D07	Cy5	RNASE P MP	Unkn	T-27	27	Transport	Transport	40	PT	24.5
E03	FAM	NCOV-E	Unkn	P-28	28	Lysis	PrimeStore MTM	41	PT	34.47
E07	FAM	NCOV-E	Unkn	T-28	28	Transport	Transport	41	PT	33.33
E03	Cy5	RNASE P MP	Unkn	P-28	28	Lysis	PrimeStore MTM	42	PT	22.25
E07	Cy5	RNASE P MP	Unkn	T-28	28	Transport	Transport	42	PT	26.85
F03	FAM	NCOV-E	Unkn	P-29	29	Lysis	PrimeStore MTM	43	PT	32.28
F07	FAM	NCOV-E	Unkn	T-29	29	Transport	Transport	43	PT	37.29
F03	Cy5	RNASE P MP	Unkn	P-29	29	Lysis	PrimeStore MTM	44	PT	19.42
F07	Cy5	RNASE P MP	Unkn	T-29	29	Transport	Transport	44	PT	28.79
G03	FAM	NCOV-E	Unkn	P-30	30	Lysis	PrimeStore MTM	45	PT	29.41
G07	FAM	NCOV-E	Unkn	T-30	30	Transport	Transport	45	PT	NaN
G03	Cy5	RNASE P MP	Unkn	P-30	30	Lysis	PrimeStore MTM	46	PT	26.16
G07	Cy5	RNASE P MP	Unkn	T-30	30	Transport	Transport	46	PT	26.51
H03	FAM	NCOV-E	Unkn	P-31	31	Lysis	PrimeStore MTM	47	PT	22.78
H07	FAM	NCOV-E	Unkn	T-31	31	Transport	Transport	47	PT	31.22
H03	Cy5	RNASE P MP	Unkn	P-31	31	Lysis	PrimeStore MTM	48	PT	21.4
H07	Cy5	RNASE P MP	Unkn	T-31	31	Transport	Transport	48	PT	28.17
A04	FAM	NCOV-E	Unkn	P-32	32	Lysis	PrimeStore MTM	49	PT	14.6
F04	FAM	NCOV-E	Unkn	T-32	32	Transport	Transport	49	PT	18.84
A04	Cy5	RNASE P MP	Unkn	P-32	32	Lysis	PrimeStore MTM	50	PT	20.6
F04	Cy5	RNASE P MP	Unkn	T-32	32	Transport	Transport	50	PT	26.92
B04	FAM	NCOV-E	Unkn	P-33	33	Lysis	PrimeStore MTM	51	PT	28.77
G04	FAM	NCOV-E	Unkn	T-33	33	Transport	Transport	51	PT	26.83
B04	Cy5	RNASE P MP	Unkn	P-33	33	Lysis	PrimeStore MTM	52	PT	20.19
G04	Cy5	RNASE P MP	Unkn	T-33	33	Transport	Transport	52	PT	25.28
G09	FAM	NCOV-E	Std	E 10E-10			Standard			32.31
H09	FAM	NCOV-E	Std	E 10E-11			Standard			36.13
A09	FAM	NCOV-E	Std	E 10E-4			Standard			16.4
B09	FAM	NCOV-E	Std	E 10E-5			Standard			19.91
D09	FAM	NCOV-E	Std	E 10E-7			Standard			22.12
E09	FAM	NCOV-E	Std	E 10E-8			Standard			25.12
G09	Cy5	RNASE P MP	Std	E 10E-10			Standard			NaN
H09	Cy5	RNASE P MP	Std	E 10E-11			Standard			NaN
A09	Cy5	RNASE P MP	Std	E 10E-4			Standard			NaN
B09	Cy5	RNASE P MP	Std	E 10E-5			Standard			NaN
D09	Cy5	RNASE P MP	Std	E 10E-7			Standard			NaN
E09	Cy5	RNASE P MP	Std	E 10E-8			Standard			NaN
C04	FAM	NCOV-E	Unkn							NaN
D04	FAM	NCOV-E	Unkn							NaN
E04	FAM	NCOV-E	Unkn							NaN
H04	FAM	NCOV-E	Unkn							NaN
C04	Cy5	RNASE P MP	Unkn							NaN
D04	Cy5	RNASE P MP	Unkn							NaN
E04	Cy5	RNASE P MP	Unkn							NaN
H04	Cy5	RNASE P MP	Unkn							27.9

### Sheet: Sheba T=24h
Well	Fluor	Target	Content	Sample	Participant	Buffer_General	Buffer_Type	Reaction_pair	Reaction_pair_type	Cq
A01	FAM	NCOV-E	Unkn	Z-1	1	Lysis	DNA/RNA Shield	1	ZT	30.59
A05	FAM	NCOV-E	Unkn	T-1	1	Transport	Transport	1	ZT	30.44
A01	Cy5	RNASE P MP	Unkn	Z-1	1	Lysis	DNA/RNA Shield	2	ZT	28.05
A05	Cy5	RNASE P MP	Unkn	T-1	1	Transport	Transport	2	ZT	29.91
B01	FAM	NCOV-E	Unkn	Z-2	2	Lysis	DNA/RNA Shield	3	ZT	30.67
B05	FAM	NCOV-E	Unkn	T-2	2	Transport	Transport	3	ZT	36.39
B01	Cy5	RNASE P MP	Unkn	Z-2	2	Lysis	DNA/RNA Shield	4	ZT	22.19
B05	Cy5	RNASE P MP	Unkn	T-2	2	Transport	Transport	4	ZT	23.6
C01	FAM	NCOV-E	Unkn	Z-3	3	Lysis	DNA/RNA Shield	5	ZT	29.35
C05	FAM	NCOV-E	Unkn	T-3	3	Transport	Transport	5	ZT	27.02
C01	Cy5	RNASE P MP	Unkn	Z-3	3	Lysis	DNA/RNA Shield	6	ZT	25.84
C05	Cy5	RNASE P MP	Unkn	T-3	3	Transport	Transport	6	ZT	24.46
D01	FAM	NCOV-E	Unkn	Z-4	4	Lysis	DNA/RNA Shield	7	ZT	13.55
D05	FAM	NCOV-E	Unkn	T-4	4	Transport	Transport	7	ZT	12.25
D01	Cy5	RNASE P MP	Unkn	Z-4	4	Lysis	DNA/RNA Shield	8	ZT	25.3
D05	Cy5	RNASE P MP	Unkn	T-4	4	Transport	Transport	8	ZT	25.83
E01	FAM	NCOV-E	Unkn	Z-5	5	Lysis	DNA/RNA Shield	9	ZT	28.37
E05	FAM	NCOV-E	Unkn	T-5	5	Transport	Transport	9	ZT	30.06
E01	Cy5	RNASE P MP	Unkn	Z-5	5	Lysis	DNA/RNA Shield	10	ZT	22.32
E05	Cy5	RNASE P MP	Unkn	T-5	5	Transport	Transport	10	ZT	25.34
G01	FAM	NCOV-E	Unkn	Z-7	7	Lysis	DNA/RNA Shield	13	ZT	22.02
G05	FAM	NCOV-E	Unkn	T-7	7	Transport	Transport	13	ZT	23.24
G01	Cy5	RNASE P MP	Unkn	Z-7	7	Lysis	DNA/RNA Shield	14	ZT	22.49
G05	Cy5	RNASE P MP	Unkn	T-7	7	Transport	Transport	14	ZT	24.27
A02	FAM	NCOV-E	Unkn	Z-9	9	Lysis	DNA/RNA Shield	17	ZT	34.24
A06	FAM	NCOV-E	Unkn	T-9	9	Transport	Transport	17	ZT	38.98
A02	Cy5	RNASE P MP	Unkn	Z-9	9	Lysis	DNA/RNA Shield	18	ZT	27.24
A06	Cy5	RNASE P MP	Unkn	T-9	9	Transport	Transport	18	ZT	30.06
B02	FAM	NCOV-E	Unkn	Z-10	10	Lysis	DNA/RNA Shield	19	ZT	28.37
B06	FAM	NCOV-E	Unkn	T-10	10	Transport	Transport	19	ZT	32.63
B02	Cy5	RNASE P MP	Unkn	Z-10	10	Lysis	DNA/RNA Shield	20	ZT	23.29
B06	Cy5	RNASE P MP	Unkn	T-10	10	Transport	Transport	20	ZT	25.1
C02	FAM	NCOV-E	Unkn	Z-11	11	Lysis	DNA/RNA Shield	21	ZT	26.75
C06	FAM	NCOV-E	Unkn	T-11	11	Transport	Transport	21	ZT	30.91
C02	Cy5	RNASE P MP	Unkn	Z-11	11	Lysis	DNA/RNA Shield	22	ZT	23.9
C06	Cy5	RNASE P MP	Unkn	T-11	11	Transport	Transport	22	ZT	28.06
D02	FAM	NCOV-E	Unkn	Z-12	12	Lysis	DNA/RNA Shield	23	ZT	32.92
D06	FAM	NCOV-E	Unkn	T-12	12	Transport	Transport	23	ZT	NaN
D02	Cy5	RNASE P MP	Unkn	Z-12	12	Lysis	DNA/RNA Shield	24	ZT	24.34
D06	Cy5	RNASE P MP	Unkn	T-12	12	Transport	Transport	24	ZT	26.97
E02	FAM	NCOV-E	Unkn	Z-13	13	Lysis	DNA/RNA Shield	25	ZT	20.24
E06	FAM	NCOV-E	Unkn	T-13	13	Transport	Transport	25	ZT	21.47
E02	Cy5	RNASE P MP	Unkn	Z-13	13	Lysis	DNA/RNA Shield	26	ZT	25.03
E06	Cy5	RNASE P MP	Unkn	T-13	13	Transport	Transport	26	ZT	25.52
F02	FAM	NCOV-E	Unkn	P-21	21	Lysis	PrimeStore MTM	27	PT	27.46
F06	FAM	NCOV-E	Unkn	T-21	21	Transport	Transport	27	PT	34.48
F02	Cy5	RNASE P MP	Unkn	P-21	21	Lysis	PrimeStore MTM	28	PT	26.24
F06	Cy5	RNASE P MP	Unkn	T-21	21	Transport	Transport	28	PT	30.7
G02	FAM	NCOV-E	Unkn	P-22	22	Lysis	PrimeStore MTM	29	PT	22.01
G06	FAM	NCOV-E	Unkn	T-22	22	Transport	Transport	29	PT	24.41
G02	Cy5	RNASE P MP	Unkn	P-22	22	Lysis	PrimeStore MTM	30	PT	22.32
G06	Cy5	RNASE P MP	Unkn	T-22	22	Transport	Transport	30	PT	25.49
H02	FAM	NCOV-E	Unkn	P-23	23	Lysis	PrimeStore MTM	31	PT	22.87
H06	FAM	NCOV-E	Unkn	T-23	23	Transport	Transport	31	PT	27.06
H02	Cy5	RNASE P MP	Unkn	P-23	23	Lysis	PrimeStore MTM	32	PT	22.02
H06	Cy5	RNASE P MP	Unkn	T-23	23	Transport	Transport	32	PT	27
A03	FAM	NCOV-E	Unkn	P-24	24	Lysis	PrimeStore MTM	33	PT	31.2
A07	FAM	NCOV-E	Unkn	T-24	24	Transport	Transport	33	PT	31.61
A03	Cy5	RNASE P MP	Unkn	P-24	24	Lysis	PrimeStore MTM	34	PT	22.98
A07	Cy5	RNASE P MP	Unkn	T-24	24	Transport	Transport	34	PT	26.05
B03	FAM	NCOV-E	Unkn	P-25	25	Lysis	PrimeStore MTM	35	PT	12.58
B07	FAM	NCOV-E	Unkn	T-25	25	Transport	Transport	35	PT	13.38
B03	Cy5	RNASE P MP	Unkn	P-25	25	Lysis	PrimeStore MTM	36	PT	23.63
B07	Cy5	RNASE P MP	Unkn	T-25	25	Transport	Transport	36	PT	23.33
C03	FAM	NCOV-E	Unkn	P-26	26	Lysis	PrimeStore MTM	37	PT	31.57
C07	FAM	NCOV-E	Unkn	T-26	26	Transport	Transport	37	PT	35.21
C03	Cy5	RNASE P MP	Unkn	P-26	26	Lysis	PrimeStore MTM	38	PT	23.05
C07	Cy5	RNASE P MP	Unkn	T-26	26	Transport	Transport	38	PT	25.95
D03	FAM	NCOV-E	Unkn	P-27	27	Lysis	PrimeStore MTM	39	PT	13.61
D07	FAM	NCOV-E	Unkn	T-27	27	Transport	Transport	39	PT	16.95
D03	Cy5	RNASE P MP	Unkn	P-27	27	Lysis	PrimeStore MTM	40	PT	24.06
D07	Cy5	RNASE P MP	Unkn	T-27	27	Transport	Transport	40	PT	26.56
E03	FAM	NCOV-E	Unkn	P-28	28	Lysis	PrimeStore MTM	41	PT	24.07
E07	FAM	NCOV-E	Unkn	T-28	28	Transport	Transport	41	PT	32.08
E03	Cy5	RNASE P MP	Unkn	P-28	28	Lysis	PrimeStore MTM	42	PT	22.71
E07	Cy5	RNASE P MP	Unkn	T-28	28	Transport	Transport	42	PT	24.31
F03	FAM	NCOV-E	Unkn	P-29	29	Lysis	PrimeStore MTM	43	PT	34.9
F07	FAM	NCOV-E	Unkn	T-29	29	Transport	Transport	43	PT	35.17
F03	Cy5	RNASE P MP	Unkn	P-29	29	Lysis	PrimeStore MTM	44	PT	25.21
F07	Cy5	RNASE P MP	Unkn	T-29	29	Transport	Transport	44	PT	28.89
G03	FAM	NCOV-E	Unkn	P-30	30	Lysis	PrimeStore MTM	45	PT	33.02
G07	FAM	NCOV-E	Unkn	T-30	30	Transport	Transport	45	PT	36.82
G03	Cy5	RNASE P MP	Unkn	P-30	30	Lysis	PrimeStore MTM	46	PT	24.14
G07	Cy5	RNASE P MP	Unkn	T-30	30	Transport	Transport	46	PT	26.41
H03	FAM	NCOV-E	Unkn	P-31	31	Lysis	PrimeStore MTM	47	PT	23.67
H07	FAM	NCOV-E	Unkn	T-31	31	Transport	Transport	47	PT	30.89
H03	Cy5	RNASE P MP	Unkn	P-31	31	Lysis	PrimeStore MTM	48	PT	22.55
H07	Cy5	RNASE P MP	Unkn	T-31	31	Transport	Transport	48	PT	29.25
A04	FAM	NCOV-E	Unkn	P-32	32	Lysis	PrimeStore MTM	49	PT	15.73
F04	FAM	NCOV-E	Unkn	T-32	32	Transport	Transport	49	PT	18.08
A04	Cy5	RNASE P MP	Unkn	P-32	32	Lysis	PrimeStore MTM	50	PT	25.12
F04	Cy5	RNASE P MP	Unkn	T-32	32	Transport	Transport	50	PT	22.51
B04	FAM	NCOV-E	Unkn	P-33	33	Lysis	PrimeStore MTM	51	PT	26.2
G04	FAM	NCOV-E	Unkn	T-33	33	Transport	Transport	51	PT	27.21
B04	Cy5	RNASE P MP	Unkn	P-33	33	Lysis	PrimeStore MTM	52	PT	20.79
G04	Cy5	RNASE P MP	Unkn	T-33	33	Transport	Transport	52	PT	26.23
H09	FAM	NCOV-E	Std	E 10E-11			Standard			17.2
H09	Cy5	RNASE P MP	Std	E 10E-11			Standard			20.58
A09	FAM	NCOV-E	Std	E 10E-4			Standard			23.04
A09	Cy5	RNASE P MP	Std	E 10E-4			Standard			26.1
B09	FAM	NCOV-E	Std	E 10E-5			Standard			31.76
B09	Cy5	RNASE P MP	Std	E 10E-5			Standard			32.12
D09	FAM	NCOV-E	Std	E 10E-7			Standard			35.67
D09	Cy5	RNASE P MP	Std	E 10E-7			Standard			NaN
E09	FAM	NCOV-E	Std	E 10E-8			Standard			30.47
E09	Cy5	RNASE P MP	Std	E 10E-8			Standard
F09	FAM	NCOV-E	Std	E 10E-9			Standard
G09	FAM	NCOV-E	Std	E 10E-9			Standard
F09	Cy5	RNASE P MP	Std	E 10E-9
G09	Cy5	RNASE P MP	Std	E 10E-9
H04	FAM	NCOV-E	Unkn
H04	Cy5	RNASE P MP	Unkn

### Sheet: Rambam T=0h
Sample	Participant	Buffer_General	Buffer_Type	CtE	CtRdRP	CtN	IC
1U	1	Transport	Transport	NaN	NaN	NaN	24.27
1Z	1	Lysis	DNA/RNA Shield	NaN	35.49	33.85	25.08
2U	2	Transport	Transport	NaN	NaN	33.47	24.35
2P	2	Lysis	PrimeStore MTM	NaN	NaN	NaN	24.98
4U	4	Transport	Transport	NaN	NaN	33.8	24.1
4P	4	Lysis	PrimeStore MTM	32.82	33.7	34.26	24.88
6U	6	Transport	Transport	NaN	NaN	39.28	23.94
6P	6	Lysis	PrimeStore MTM	NaN	NaN	NaN	24.1
7U	7	Transport	Transport	NaN	NaN	38.6	24.48
7Z	7	Lysis	DNA/RNA Shield	NaN	NaN	NaN	25.75
9U	9	Transport	Transport	NaN	NaN	36.65	24.22
9Z	9	Lysis	DNA/RNA Shield	NaN	NaN	NaN	25.8
11U	11	Transport	Transport	NaN	NaN	39.92	24.21
11Z	11	Lysis	DNA/RNA Shield	NaN	NaN	NaN	25.58
16U	16	Transport	Transport	NaN	NaN	NaN	24.29
16P	16	Lysis	PrimeStore MTM	NaN	NaN	38.78	24.43
19U	19	Transport	Transport	NaN	NaN	NaN	24.23
19Z	19	Lysis	DNA/RNA Shield	NaN	NaN	37.47	25.53
22U	22	Transport	Transport	NaN	NaN	NaN	24.67
22P	22	Lysis	PrimeStore MTM	NaN	NaN	36.53	24.68
23U	23	Transport	Transport	NaN	NaN	38.73	24.5
23Z	23	Lysis	DNA/RNA Shield	NaN	NaN	NaN	25.55
25U	25	Transport	Transport	NaN	NaN	NaN	24.9
25Z	25	Lysis	DNA/RNA Shield	NaN	NaN	35.95	25.29
27U	27	Transport	Transport	NaN	NaN	NaN	24.51
27Z	27	Lysis	DNA/RNA Shield	NaN	NaN	38.92	25.94
28U	28	Transport	Transport	NaN	NaN	38.65	24.15
28P	28	Lysis	PrimeStore MTM	NaN	NaN	38.94	25.02
30U	30	Transport	Transport	NaN	NaN	37.18	24.7
30P	30	Lysis	PrimeStore MTM	NaN	34.33	37.26	24.83

### Sheet: Rambam T=72h
Sample	Participant	Buffer_General	Buffer_Type	CtE	CtRdRP	CtN	IC
1U	1	Transport	Transport	NaN	NaN	38.59	26.09
1Z	1	Lysis	DNA/RNA Shield	NaN	NaN	NaN	33.59
2U	2	Transport	Transport	30.19	30.82	32.85	24.99
2P	2	Lysis	PrimeStore MTM	NaN	NaN	39.18	25.38
4U	4	Transport	Transport	30.12	31.53	33.32	24.95
4P	4	Lysis	PrimeStore MTM	29.59	32.07	32.17	25.35
6U	6	Transport	Transport	NaN	NaN	38.74	24.42
6P	6	Lysis	PrimeStore MTM	NaN	NaN	NaN	25.21
7U	7	Transport	Transport	NaN	36.04	NaN	24.92
7Z	7	Lysis	DNA/RNA Shield	NaN	NaN	39.05	27.05
9U	9	Transport	Transport	NaN	NaN	38.82	25.03
9Z	9	Lysis	DNA/RNA Shield	NaN	NaN	NaN	25.67
14U	14	Transport	Transport	NaN	NaN	NaN	24.82
14P	14	Lysis	PrimeStore MTM	NaN	35.54	38.59	25.71
15U	15	Transport	Transport	NaN	NaN	37.52	24.35
15Z	15	Lysis	DNA/RNA Shield	NaN	NaN	NaN	26.22
16U	16	Transport	Transport	NaN	NaN	NaN	24.41
16P	16	Lysis	PrimeStore MTM	34.33	37.24	36.32	25.1
17U	17	Transport	Transport	NaN	NaN	NaN	24.72
17Z	17	Lysis	DNA/RNA Shield	NaN	NaN	37.54	25.67
19U	19	Transport	Transport	NaN	NaN	NaN	24.77
19Z	19	Lysis	DNA/RNA Shield	32.45	33.34	33.92	25.52
22U	22	Transport	Transport	NaN	NaN	36.78	25.89
22P	22	Lysis	PrimeStore MTM	NaN	34.4	35.15	25.31
23U	23	Transport	Transport	NaN	36.67	36.81	24.73
23Z	23	Lysis	DNA/RNA Shield	NaN	NaN	NaN	26.03
25U	25	Transport	Transport	NaN	NaN	38.37	25.15
25Z	25	Lysis	DNA/RNA Shield	NaN	36.28	36.68	32.47
26U	26	Transport	Transport	NaN	NaN	38.84	25.4
26P	26	Lysis	PrimeStore MTM	NaN	NaN	NaN	25.37
28U	28	Transport	Transport	NaN	NaN	NaN	25.2
28P	28	Lysis	PrimeStore MTM	NaN	NaN	37.02	26.55
30U	30	Transport	Transport	NaN	35.62	36.64	25.11
30P	30	Lysis	PrimeStore MTM	33.45	33.31	34.37	25.55
31U	31	Transport	Transport	NaN	NaN	NaN	24.94
31Z	31	Lysis	DNA/RNA Shield	NaN	36.66	NaN	25.86

### Sheet: Hadassah T=0h
Well	Fluor	Target	Content	Sample	Participant	Buffer_General	Buffer_Type	Reaction_pair	Reaction_pair_type	Ct
NA	NA	NCOV-E	Unkn	Z-1	1	Lysis	DNA/RNA Shield	1	ZT	24.203
NA	NA	NCOV-E	Unkn	T-1	1	Transport	Transport	1	ZT	29.07
NA	NA	ACTB	Unkn	Z-1	1	Lysis	DNA/RNA Shield	2	ZT	18.01
NA	NA	ACTB	Unkn	T-1	1	Transport	Transport	2	ZT	21.89
NA	NA	NCOV-E	Unkn	Z-2	2	Lysis	DNA/RNA Shield	3	ZT	25.59
NA	NA	NCOV-E	Unkn	T-2	2	Transport	Transport	3	ZT	33.96
NA	NA	ACTB	Unkn	Z-2	2	Lysis	DNA/RNA Shield	4	ZT	17.67
NA	NA	ACTB	Unkn	T-2	2	Transport	Transport	4	ZT	23.07
NA	NA	NCOV-E	Unkn	Z-3	3	Lysis	DNA/RNA Shield	5	ZT	30.66
NA	NA	NCOV-E	Unkn	T-3	3	Transport	Transport	5	ZT	32.07
NA	NA	ACTB	Unkn	Z-3	3	Lysis	DNA/RNA Shield	6	ZT	18.93
NA	NA	ACTB	Unkn	T-3	3	Transport	Transport	6	ZT	24.75
NA	NA	NCOV-E	Unkn	Z-4	4	Lysis	DNA/RNA Shield	7	ZT	28.06
NA	NA	NCOV-E	Unkn	T-4	4	Transport	Transport	7	ZT	31.85
NA	NA	ACTB	Unkn	Z-4	4	Lysis	DNA/RNA Shield	8	ZT	17.56
NA	NA	ACTB	Unkn	T-4	4	Transport	Transport	8	ZT	21.53
NA	NA	NCOV-E	Unkn	Z-5	5	Lysis	DNA/RNA Shield	9	ZT	15.92
NA	NA	NCOV-E	Unkn	T-5	5	Transport	Transport	9	ZT	19.57
NA	NA	ACTB	Unkn	Z-5	5	Lysis	DNA/RNA Shield	10	ZT	16.3
NA	NA	ACTB	Unkn	T-5	5	Transport	Transport	10	ZT	21.7
NA	NA	NCOV-E	Unkn	Z-6	6	Lysis	DNA/RNA Shield	11	ZT	36.3
NA	NA	NCOV-E	Unkn	T-6	6	Transport	Transport	11	ZT	35.96
NA	NA	ACTB	Unkn	Z-6	6	Lysis	DNA/RNA Shield	12	ZT	16.25
NA	NA	ACTB	Unkn	T-6	6	Transport	Transport	12	ZT	21.44
NA	NA	NCOV-E	Unkn	Z-7	7	Lysis	DNA/RNA Shield	13	ZT	32.61
NA	NA	NCOV-E	Unkn	T-7	7	Transport	Transport	13	ZT	30.43
NA	NA	ACTB	Unkn	Z-7	7	Lysis	DNA/RNA Shield	14	ZT	18.26
NA	NA	ACTB	Unkn	T-7	7	Transport	Transport	14	ZT	22.12
NA	NA	NCOV-E	Unkn	Z-8	8	Lysis	DNA/RNA Shield	15	ZT	NaN
NA	NA	NCOV-E	Unkn	T-8	8	Transport	Transport	15	ZT	NaN
NA	NA	ACTB	Unkn	Z-8	8	Lysis	DNA/RNA Shield	16	ZT	16.88
NA	NA	ACTB	Unkn	T-8	8	Transport	Transport	16	ZT	24.66
NA	NA	NCOV-E	Unkn	Z-9	9	Lysis	DNA/RNA Shield	17	ZT	NaN
NA	NA	NCOV-E	Unkn	T-9	9	Transport	Transport	17	ZT	NaN
NA	NA	ACTB	Unkn	Z-9	9	Lysis	DNA/RNA Shield	18	ZT	16.04
NA	NA	ACTB	Unkn	T-9	9	Transport	Transport	18	ZT	22.7
NA	NA	NCOV-E	Unkn	Z-10	10	Lysis	DNA/RNA Shield	19	ZT	NaN
NA	NA	NCOV-E	Unkn	T-10	10	Transport	Transport	19	ZT	NaN
NA	NA	ACTB	Unkn	Z-10	10	Lysis	DNA/RNA Shield	20	ZT	16.23
NA	NA	ACTB	Unkn	T-10	10	Transport	Transport	20	ZT	22.02
NA	NA	NCOV-E	Unkn	Z-11	11	Lysis	DNA/RNA Shield	21	ZT	32.72
NA	NA	NCOV-E	Unkn	T-11	11	Transport	Transport	21	ZT	26.3
NA	NA	ACTB	Unkn	Z-11	11	Lysis	DNA/RNA Shield	22	ZT	20.11
NA	NA	ACTB	Unkn	T-11	11	Transport	Transport	22	ZT	17.91
NA	NA	NCOV-E	Unkn	Z-12	12	Lysis	DNA/RNA Shield	23	ZT	34.51
NA	NA	NCOV-E	Unkn	T-12	12	Transport	Transport	23	ZT	31.59
NA	NA	ACTB	Unkn	Z-12	12	Lysis	DNA/RNA Shield	24	ZT	22.82
NA	NA	ACTB	Unkn	T-12	12	Transport	Transport	24	ZT	22.23
NA	NA	NCOV-E	Unkn	Z-13	13	Lysis	DNA/RNA Shield	25	ZT	25.66
NA	NA	NCOV-E	Unkn	T-13	13	Transport	Transport	25	ZT	22.25
NA	NA	ACTB	Unkn	Z-13	13	Lysis	DNA/RNA Shield	26	ZT	20.52
NA	NA	ACTB	Unkn	T-13	13	Transport	Transport	26	ZT	18.74
NA	NA	NCOV-E	Unkn	Z-14	14	Lysis	DNA/RNA Shield	27	ZT	24.55
NA	NA	NCOV-E	Unkn	T-14	14	Transport	Transport	27	ZT	26.53
NA	NA	ACTB	Unkn	Z-14	14	Lysis	DNA/RNA Shield	28	ZT	19.08
NA	NA	ACTB	Unkn	T-14	14	Transport	Transport	28	ZT	24.19
NA	NA	NCOV-E	Unkn	Z-15	15	Lysis	DNA/RNA Shield	29	ZT	33.91
NA	NA	NCOV-E	Unkn	T-15	15	Transport	Transport	29	ZT	23.55
NA	NA	ACTB	Unkn	Z-15	15	Lysis	DNA/RNA Shield	30	ZT	20.83
NA	NA	ACTB	Unkn	T-15	15	Transport	Transport	30	ZT	24.82
NA	NA	NCOV-E	Unkn	Z-16	16	Lysis	DNA/RNA Shield	31	ZT	18.44
NA	NA	NCOV-E	Unkn	T-16	16	Transport	Transport	31	ZT	33.34
NA	NA	ACTB	Unkn	Z-16	16	Lysis	DNA/RNA Shield	32	ZT	18.56
NA	NA	ACTB	Unkn	T-16	16	Transport	Transport	32	ZT	24.74
NA	NA	NCOV-E	Unkn	Z-17	17	Lysis	DNA/RNA Shield	33	ZT	33.61
NA	NA	NCOV-E	Unkn	T-17	17	Transport	Transport	33	ZT	32.35
NA	NA	ACTB	Unkn	Z-17	17	Lysis	DNA/RNA Shield	34	ZT	18.82
NA	NA	ACTB	Unkn	T-17	17	Transport	Transport	34	ZT	20.89
NA	NA	NCOV-E	Unkn	Z-18	18	Lysis	DNA/RNA Shield	35	ZT	38.8
NA	NA	NCOV-E	Unkn	T-18	18	Transport	Transport	35	ZT	NaN
NA	NA	ACTB	Unkn	Z-18	18	Lysis	DNA/RNA Shield	36	ZT	19.56
NA	NA	ACTB	Unkn	T-18	18	Transport	Transport	36	ZT	24.91
NA	NA	NCOV-E	Unkn	Z-19	19	Lysis	DNA/RNA Shield	37	ZT	30.07
NA	NA	NCOV-E	Unkn	T-19	19	Transport	Transport	37	ZT	30.5
NA	NA	ACTB	Unkn	Z-19	19	Lysis	DNA/RNA Shield	38	ZT	22.71
NA	NA	ACTB	Unkn	T-19	19	Transport	Transport	38	ZT	27.31
NA	NA	NCOV-E	Unkn	Z-20	20	Lysis	DNA/RNA Shield	39	ZT	29.1
NA	NA	NCOV-E	Unkn	T-20	20	Transport	Transport	39	ZT	31.74
NA	NA	ACTB	Unkn	Z-20	20	Lysis	DNA/RNA Shield	40	ZT	21.1
NA	NA	ACTB	Unkn	T-20	20	Transport	Transport	40	ZT	24.28
NA	NA	NCOV-E	Unkn	Z-21	21	Lysis	DNA/RNA Shield	41	ZT	21.12
NA	NA	NCOV-E	Unkn	T-21	21	Transport	Transport	41	ZT	31.91
NA	NA	ACTB	Unkn	Z-21	21	Lysis	DNA/RNA Shield	42	ZT	21
NA	NA	ACTB	Unkn	T-21	21	Transport	Transport	42	ZT	22.2
NA	NA	NCOV-E	Unkn	Z-22	22	Lysis	DNA/RNA Shield	43	ZT	23.6
NA	NA	NCOV-E	Unkn	T-22	22	Transport	Transport	43	ZT	24.11
NA	NA	ACTB	Unkn	Z-22	22	Lysis	DNA/RNA Shield	44	ZT	19.14
NA	NA	ACTB	Unkn	T-22	22	Transport	Transport	44	ZT	24.069
NA	NA	NCOV-E	Unkn	Z-23	23	Lysis	DNA/RNA Shield	45	ZT	29.36
NA	NA	NCOV-E	Unkn	T-23	23	Transport	Transport	45	ZT	NaN
NA	NA	ACTB	Unkn	Z-23	23	Lysis	DNA/RNA Shield	46	ZT	21.82
NA	NA	ACTB	Unkn	T-23	23	Transport	Transport	46	ZT	26.36
NA	NA	NCOV-E	Unkn	Z-24	24	Lysis	DNA/RNA Shield	47	ZT	37.7
NA	NA	NCOV-E	Unkn	T-24	24	Transport	Transport	47	ZT	NaN
NA	NA	ACTB	Unkn	Z-24	24	Lysis	DNA/RNA Shield	48	ZT	20.25
NA	NA	ACTB	Unkn	T-24	24	Transport	Transport	48	ZT	22.2
NA	NA	NCOV-E	Unkn	Z-25	25	Lysis	DNA/RNA Shield	49	ZT	NaN
NA	NA	NCOV-E	Unkn	T-25	25	Transport	Transport	49	ZT	NaN
NA	NA	ACTB	Unkn	Z-25	25	Lysis	DNA/RNA Shield	50	ZT	19.91
NA	NA	ACTB	Unkn	T-25	25	Transport	Transport	50	ZT	23.09
NA	NA	NCOV-E	Unkn	Z-26	26	Lysis	DNA/RNA Shield	51	ZT	NaN
NA	NA	NCOV-E	Unkn	T-26	26	Transport	Transport	51	ZT	NaN
NA	NA	ACTB	Unkn	Z-26	26	Lysis	DNA/RNA Shield	52	ZT	19.46
NA	NA	ACTB	Unkn	T-26	26	Transport	Transport	52	ZT	24.14
NA	NA	NCOV-E	Unkn	Z-27	27	Lysis	DNA/RNA Shield	53	ZT	NaN
NA	NA	NCOV-E	Unkn	T-27	27	Transport	Transport	53	ZT	NaN
NA	NA	ACTB	Unkn	Z-27	27	Lysis	DNA/RNA Shield	54	ZT	21.18
NA	NA	ACTB	Unkn	T-27	27	Transport	Transport	54	ZT	26.33
NA	NA	NCOV-E	Unkn	Z-28	28	Lysis	DNA/RNA Shield	55	ZT	NaN
NA	NA	NCOV-E	Unkn	T-28	28	Transport	Transport	55	ZT	NaN
E04	NA	ACTB	Unkn	Z-28	28	Lysis	DNA/RNA Shield	56	ZT	20.7
H04	NA	ACTB	Unkn	T-28	28	Transport	Transport	56	ZT	24.72
